# Demonstrating the Beneficial Effect of Low Protein Diet in Primary Sclerosing Cholangitis through a Randomized Clinical Trial and Multi-omics Data Analysis

**DOI:** 10.1101/2024.02.23.24303167

**Authors:** Xiaole Yin, Gila Sasson, Zheng Sun, Shanlin Ke, Demsina Babazadeh, Shaikh Danish Mahmood, Macie Andrews, Shelley Hurwitz, Tinashe Chikowore, Maia Paul, Nadine Javier, Malav Dave, Alexandra Austin, Linda Gray, Francene Steinberg, Elaine Souza, Christopher Bowlus, Yang-Yu Liu, Joshua Korzenik

## Abstract

Primary sclerosing cholangitis (PSC), a progressive cholestatic hepatobiliary disease characterized by inflammation and fibrosis of the bile ducts, has a pathophysiology that is not understood. No effective therapies exist. The only treatment option for PSC is liver transplant. We undertook a pilot randomized trial of diet to investigate the pathophysiology of the disease, the role of diet and to advance potential therapy. We enrolled 20 patients with PSC and randomly assigned them to a Low Protein/low sulfur Diet (LPD, n=10) or the Specific Carbohydrate Diet (SCD, n=10) for 8 weeks. Results showed that low protein intake benefits PSC patients, whereas higher protein levels exacerbate the condition. We further identified gut bacterial markers useful for distinguishing LPD responders (mostly PSC with concomitant ulcerative colitis) from non-responders. Additionally, by integrating multi-omics data, we propose that this diet modifies the intestinal sulfur cycle reducing hydrogen sulfide (H_2_S) production. Our findings provide an understanding of the beneficial effect of LPD as well as insights into a possible key driver of inflammation in PSC.
