## Supplementary material for "Demonstrating the Beneficial Effect of Low Protein Diet in Primary Sclerosing Cholangitis through a Randomized Clinical Trial and Multi-omics Data Analysis": Table S1.xlsx

### Sheet: Table S1-2024
Table S1. A list of significantly changed sulfur-containing metabolites (n=18) and bile acids (n=9), comparing each metabolite intensity at W4 or W8 to its baseline level (only LPD responders were included) revealed by the Wilcoxon signed-rank test.
Chemical_name	sulfur-containing metabolite	bile acids	Change_direction	p_value	Significance†	Super_pathway	Sub_pathway	HMDB	W0_W4_pvalue_greater	W0_W4_pvalue_less	W0_W8_pvalue_greater	W0_W8_pvalue_less	LPD_SCP_pvalue_greater	LPD_SCP_pvalue_less	SMILES
lithocholate	No	Yes	decrease at Week 4	0.0078125	**	Lipid	Secondary Bile Acid Metabolism	HMDB0000761	1	0.0078125	0.890625	0.15625	0.832168	0.198446	O=C(CCC(C(CCC1C2CCC3CC4O)C1(CCC2C3(CC4)C)C)C)O
sulfate*	Yes	No	increase at Week 4 & Week 8	0.015625	*	Xenobiotics	Chemical	HMDB01448	0.015625	0.992188	0.015625	1	0.0469308	0.963947	OS(O)(=O)=O
16alpha-hydroxy DHEA 3-sulfate	Yes	No	increase at Week 4	0.015625	*	Lipid	Androgenic Steroids	HMDB0062544	0.015625	1	0.21875	0.84375	0.012987	0.992424	O=C1[C@H](O)CC2C3CC=C4C[C@@H](OS(=O)(O)=O)CC[C@]4(C)C3CC[C@@]21C
methionine sulfone	Yes	No	decrease at Week 8	0.015625	*	Amino Acid	Methionine, Cysteine, SAM and Taurine Metabolism	HMDB0062174	0.84375	0.21875	1	0.015625	0.988928	0.0174825	O=S(C)(CCC(N)C(O)=O)=O
isohyodeoxycholate	No	Yes	decrease at Week 4	0.015625	*	Lipid	Secondary Bile Acid Metabolism	HMDB0000664	1	0.015625	0.890625	0.15625	0.993673	0.00999001	O[C@@H]1[C@@](C2)([H])[C@@](CC[C@@H]2O)(C)[C@]3([H])[C@](C1)([H])[C@@]4([H])[C@@](CC3)(C)[C@]([C@H](C)CCC(O)=O)([H])CC4
isoursodeoxycholate sulfate (1)	Yes	Yes	increase at Week 4	0.0234375	*	Lipid	Secondary Bile Acid Metabolism		0.0234375	0.984375	0.21875	0.84375	0.00505051	0.997475	O[C@@H]1[C@]2([H])[C@@](CC[C@@]3(C)[C@@]2([H])CC[C@]3([H])[C@H](C)CCC(O)=O)([H])[C@@]4(C)CC[C@H](OS(=O)(O)=O)C[C@@]4([H])C1
androsterone sulfate	Yes	No	increase at Week 4	0.03125	*	Lipid	Androgenic Steroids	HMDB0002759	0.03125	1	0.09375	0.9375	0.00883838	0.994949	C[C@]1([C@](CC2)([H])[C@]3([H])CC[C@@]4([H])C[C@H](OS(=O)(O)=O)CC[C@]4(C)[C@@]3([H])CC1)C2=O
5-methylthioadenosine (MTA)	Yes	No	increase at Week 4	0.03125	*	Amino Acid	Polyamine Metabolism	HMDB0001173	0.03125	1	0.625	0.625	0.196429	0.875	NC1=NC=NC2=C1N=CN2[C@H]3[C@H](O)[C@H](O)[C@@H](CSC)O3
5alpha-androstan-3beta,17beta-diol monosulfate (1)	Yes	No	decrease at Week 4 & Week 8	0.03125	*	Lipid	Androgenic Steroids		1	0.03125	1	0.03125	0.991342	0.0151515	O[C@H]1CCC2C3CC[C@@]4([H])C[C@@H](OS(=O)(O)=O)CC[C@]4(C)C3CC[C@@]21C
biotin	Yes	No	decrease at Week 4 & Week 8	0.03125	*	Cofactors and Vitamins	Biotin Metabolism	HMDB0000030	1	0.03125	1	0.03125	1	0.00396825	OC(CCCCC(SC1)C(N2)C1NC2=O)=O
5alpha-pregnan-3beta,20alpha-diol monosulfate (1)	Yes	No	decrease at Week 4	0.03125	*	Lipid	Progestin Steroids		1	0.03125	0.96875	0.0625	0.996892	0.00543901	O[C@H]1CC[C@@]2(C)[C@](CCC3C2CC[C@@]4(C)C3CCC4[C@](C)([H])OS(=O)(O)=O)([H])C1
5alpha-androstan-3beta,17alpha-diol monosulfate (1)	Yes	No	decrease at Week 8	0.03125	*	Lipid	Androgenic Steroids		0.9375	0.09375	1	0.03125	0.991342	0.0151515	O[C@@H]1CCC2C3CC[C@@]4([H])C[C@@H](OS(=O)(O)=O)CC[C@]4(C)C3CC[C@@]21C
taurocholate	Yes	Yes	decrease at Week 8	0.03125	*	Lipid	Primary Bile Acid Metabolism	HMDB0000036	0.34375	0.71875	1	0.03125	0.574093	0.474858	C[C@@]12[C@@]([H])(CC[C@]2([H])[C@@H](CCC(NCCS(O)(=O)=O)=O)C)[C@@]([C@H](O)C[C@@]3([H])[C@@]4(CC[C@@H](O)C3)C)([H])[C@@]4([H])C[C@@H]1O
6-oxolithocholate	No	Yes	decrease at Week 4	0.03125	*	Lipid	Secondary Bile Acid Metabolism		1	0.03125	0.96875	0.0625	0.967366	0.04662	C[C@H](CCC(O)=O)[C@@]1([H])CC[C@@]2([H])[C@]3([H])CC([C@]4([H])C[C@H](O)CC[C@]4(C)[C@@]3([H])CC[C@]12C)=O
12-ketolithocholate	No	Yes	decrease at Week 4	0.03125	*	Lipid	Secondary Bile Acid Metabolism	HMDB0000328	1	0.03125	0.6875	0.40625	0.977467	0.032634	O=C1[C@@]([C@]([C@H](C)CCC(O)=O)([H])CC2)(C)[C@]2([H])[C@@]3([H])[C@@](C1)([H])[C@](CC[C@H]4O)(C)[C@](C4)([H])CC3
3-dehydrodeoxycholate	No	Yes	decrease at Week 4	0.03125	*	Lipid	Secondary Bile Acid Metabolism	HMDB0062742	1	0.03125	0.78125	0.3125	0.985237	0.022533	O[C@@H]1[C@@]([C@]([C@H](C)CCC(O)=O)([H])CC2)(C)[C@]2([H])[C@@]3([H])[C@@](C1)([H])[C@](CCC4=O)(C)[C@](C4)([H])CC3
glycodeoxycholate	No	Yes	decrease at Week 8	0.03125	*	Lipid	Secondary Bile Acid Metabolism	HMDB00631	0.5	0.59375	1	0.03125	0.845238	0.210317	O=C(NCC(O)=O)CC[C@@H](C)[C@@H]1[C@@]2(C)[C@@H](O)C[C@]3([H])[C@@]4(C)CC[C@@H](O)C[C@@]4([H])CC[C@@]3([H])[C@@]2(CC1)[H]
pregnenetriol disulfate*	Yes	No	increase at Week 4	0.03125	*	Lipid	Pregnenolone Steroids		0.03125	0.984375	0.09375	0.9375	0.128571	0.914286	C[C@]12CC[C@H](OS(=O)(O)=O)C=C1[C@H](OS(=O)(O)=O)CC3C2CC[C@@]4(C)C3CCC4[C@H](O)C
5-(2-hydroxyethyl)-4-methylthiazole	Yes	No	decrease at Week 4	0.03125	*	Cofactors and Vitamins	Thiamine Metabolism	HMDB0032985	0.984375	0.03125	0.78125	0.28125	0.993673	0.00999001	CC1=C(CCO)SC=N1
methionine	Yes	No	decrease at Week 4	0.0390625	*	Amino Acid	Methionine, Cysteine, SAM and Taurine Metabolism	HMDB0000696	0.976562	0.0390625	0.84375	0.21875	0.884071	0.140482	CSCCC(N)C(O)=O
N-acetylmethionine sulfoxide	Yes	No	increase at Week 8	0.046875	*	Amino Acid	Methionine, Cysteine, SAM and Taurine Metabolism		0.078125	0.945312	0.046875	0.96875	0.00699301	0.995338	OC(C(CCS(C)=O)NC(C)=O)=O
chenodeoxycholic acid sulfate (2)	Yes	Yes	increase at Week 8	0.046875	*	Lipid	Primary Bile Acid Metabolism		0.15625	0.890625	0.046875	0.96875	0.0411255	0.974026	O[C@H]1[C@]2([H])[C@@](CC[C@@]3(C)[C@@]2([H])CC[C@]3([H])[C@H](C)CCC(O)=O)([H])[C@@]4(C)CC[C@@H](OS(=O)(O)=O)C[C@@]4([H])C1
N-formylmethionine	Yes	No	increase at Week 8	0.046875	*	Amino Acid	Methionine, Cysteine, SAM and Taurine Metabolism	HMDB0001015	0.289062	0.765625	0.046875	0.96875	0.347164	0.693706	CSCCC(C(O)=O)NC=O
taurine	Yes	No	increase at Week 8	0.046875	*	Amino Acid	Methionine, Cysteine, SAM and Taurine Metabolism	HMDB0000251	0.46875	0.59375	0.046875	0.96875	0.0200466	0.985548	NCCS(=O)(O)=O
† Significance signs are as below: ** denoting very significant changes (0.001< p-value < 0.01) and * significant (0.01< p-value < 0.05).
