## Supplementary material for "Demonstrating the Beneficial Effect of Low Protein Diet in Primary Sclerosing Cholangitis through a Randomized Clinical Trial and Multi-omics Data Analysis": Table S2.xlsx

### Sheet: Table S3
Table S2. Genes in microbial sulfur metabolism detected in this study and their changes from baseline level at W4 or W8 (only LPD responders were included), or differences in LPD responders from the SCD arm, revealed by Wilcoxon rank-sum test adjusted for individual random effects .
KO	Gene_name	Change_direction	p_value	Significance†	W0_W4_pvalue_greater	W0_W4_pvalue_less	W0_W8_pvalue_greater	W0_W8_pvalue_less	LPD_SCP_pvalue_greater	LPD_SCP_pvalue_less
K07308	dmsC	decrease_at_Week 4	0.000390021	***	0.000390021	0.99977	0.528494	0.528494	0.987013	0.0205628
K15372	toa	increase_at Week 4	0.00249906	**	0.915359	0.112601	0.750813	0.299238	0.00249906	0.998499
K00185	dmsC	decrease_at_Week 4 & Week 8	0.0133449	*	0.041794	0.969993	0.0133449	0.990838	0.739445	0.315178
K01251	ahcY	decrease_at_Week 4 & Week 8	0.0133449	*	0.0133449	0.990838	0.0133449	0.990838	0.987013	0.0205628
K00548	metH	decrease_at_Week 8	0.0133449	*	0.887863	0.141799	0.0133449	0.990838	0.00108225	1
K04487	iscS	decrease_at_Week 8	0.0133449	*	0.887863	0.141799	0.0133449	0.990838	0.00757576	0.995671
K00789	metK	increase_at_Week 4	0.0133449	*	0.990838	0.0133449	0.887863	0.141799	0.409091	0.650433
K00812	aspB	increase_at_Week 4	0.0133449	*	0.990838	0.0133449	0.528494	0.528494	0.757576	0.294372
K01442	bsh	increase_at_Week 4	0.0133449	*	0.990838	0.0133449	0.887863	0.141799	0.0898268	0.933983
K01738	cysK	increase_at_Week 4	0.0133449	*	0.990838	0.0133449	0.887863	0.141799	0.00757576	0.995671
K14155	malY	increase_at_Week 8	0.0133449	*	0.887863	0.141799	0.990838	0.0133449	0.294372	0.757576
K01739	metB	increase_at Week 4	0.0205628	*	0.528494	0.528494	0.528494	0.528494	0.0205628	0.987013
K08968	msrC	decrease_at_Week 4	0.041794	*	0.041794	0.969993	0.299238	0.750813	0.961176	0.0543473
K00813	aspC	decrease_at_Week 4	0.0560616	marginal	0.0560616	0.964113	0.79056	0.264763	0.601176	0.465946
K03119	tauD	decrease_at_Week 4	0.0560616	marginal	0.0560616	0.964113	0.542175	0.542175	0.734003	0.327653
K05396	dcyD	decrease_at_Week 4	0.0560616	marginal	0.0560616	0.964113	0.915359	0.112601	0.537949	0.537949
K00380	cysJ	decrease_at_Week 4	0.0560616	marginal	0.0560616	0.964113	0.0560616	0.964113	0.537949	0.537949
K00184	dmsB	-	-	ns	0.299238	0.750813	0.528494	0.528494	0.684822	0.374174
K00549	metE	-	-	ns	0.528494	0.528494	0.141799	0.887863	0.19697	0.845238
K00558	dcm	-	-	ns	0.528494	0.528494	0.887863	0.141799	0.409091	0.650433
K01243	mtnN	-	-	ns	0.528494	0.528494	0.887863	0.141799	0.12013	0.910173
K01697	CBS	-	-	ns	0.528494	0.528494	0.887863	0.141799	0.19697	0.845238
K01740	metY	-	-	ns	0.887863	0.141799	0.141799	0.887863	0.349567	0.705628
K01760	metC	-	-	ns	0.112601	0.915359	0.915359	0.112601	0.341817	0.715835
K07173	luxS	-	-	ns	0.528494	0.528494	0.528494	0.528494	0.349567	0.705628
K07307	dmsB	-	-	ns	0.141799	0.887863	0.887863	0.141799	0.845238	0.19697
K11717	sufS	-	-	ns	0.141799	0.887863	0.141799	0.887863	0.910173	0.12013
† Significance signs are as below: *** denoting very strong significant changes (p-value < 0.001), ** denoting very significant changes (0.001< p-value < 0.01), * significant (0.01< p-value < 0.05), marginal indicating marginal effect (0.05 < p-value < 0.06), and ‘ns’ indicating no significant difference (p-value > 0.06).
