## Supplementary material for "Demonstrating the Beneficial Effect of Low Protein Diet in Primary Sclerosing Cholangitis through a Randomized Clinical Trial and Multi-omics Data Analysis": Table S4.xlsx

### Sheet: Table S5
Table S4. Bacterial species with significant changes compared to baseline level at Week 4 and Week 8, revealed by a multivariate linear regression model (Formula 2, targeting p-value < 0.05).
Species	Coefficient	p_value	q_value	Stderr
k__Bacteria.p__Firmicutes.c__Clostridia.o__Eubacteriales.f__Lachnospiraceae.g__Roseburia.s__Roseburia_intestinalis	2.14946	0.000444089	0.0715707	0.435503
k__Bacteria.p__Firmicutes.c__Bacilli.o__Lactobacillales.f__Streptococcaceae.g__Lactococcus.s__Lactococcus_lactis	-8.96006	0.00045013	0.0715707	1.92468
k__Bacteria.p__Firmicutes.c__Clostridia.o__Eubacteriales.f__Oscillospiraceae.g__Agathobaculum.s__Agathobaculum_butyriciproducens	1.07377	0.00231617	0.271358	0.272613
k__Bacteria.p__Firmicutes.c__Clostridia.o__Eubacteriales.f__Oscillospiraceae.g__Hydrogenoanaerobacterium.s__Hydrogenoanaerobacterium_saccharovorans	5.50949	0.00506754	0.49045	1.63706
k__Bacteria.p__Firmicutes.c__Clostridia.o__Clostridiales.f__Ruminococcaceae.g__Candidatus_Cibionibacter.s__Candidatus_Cibionibacter_quicibialis	0.487478	0.00591556	0.509605	0.143326
k__Bacteria.p__Firmicutes.c__Negativicutes.o__Acidaminococcales.f__Acidaminococcaceae.g__Acidaminococcus.s__Acidaminococcus_intestini	0.24382	0.00595226	0.509605	0.0717588
k__Bacteria.p__Bacteria_unclassified.c__CFGB76763.o__OFGB76763.f__FGB76763.g__GGB79973.s__GGB79973_SGB14341	0.428609	0.00752383	0.583504	0.131253
k__Bacteria.p__Firmicutes.c__Bacilli.o__Lactobacillales.f__Lactobacillaceae.g__Lactobacillus.s__Lactobacillus_gasseri	0.220157	0.0154724	0.747412	0.0769358
k__Bacteria.p__Actinobacteria.c__Coriobacteriia.o__Eggerthellales.f__Eggerthellaceae.g__Eggerthella.s__Eggerthella_lenta	-0.65967	0.0160541	0.747412	0.232236
k__Bacteria.p__Firmicutes.c__CFGB76783.o__OFGB76783.f__FGB76783.g__GGB80011.s__GGB80011_SGB15265	0.198229	0.0165669	0.747412	0.0702099
k__Bacteria.p__Firmicutes.c__Clostridia.o__Eubacteriales.f__Lachnospiraceae.g__Lachnospira.s__Lachnospira_eligens	4.34589	0.0173806	0.747412	1.56604
k__Bacteria.p__Firmicutes.c__Clostridia.o__Eubacteriales.f__Lachnospiraceae.g__Dorea.s__Dorea_sp_AF24_7LB	0.19076	0.0178255	0.748672	0.0685583
k__Bacteria.p__Firmicutes.c__Clostridia.o__Eubacteriales.f__Lachnospiraceae.g__Anaerobutyricum.s__Anaerobutyricum_soehngenii	0.314579	0.0227697	0.762516	0.118913
k__Bacteria.p__Firmicutes.c__Clostridia.o__Eubacteriales.f__Eubacteriales_unclassified.g__Eubacteriales_unclassified.s__Clostridiales_bacterium_KLE1615	1.13795	0.0236468	0.762516	0.4339
k__Bacteria.p__Firmicutes.c__Clostridia.o__Eubacteriales.f__Lachnospiraceae.g__Roseburia.s__Roseburia_faecis	1.09953	0.0238194	0.762516	0.41965
k__Bacteria.p__Firmicutes.c__Bacilli.o__Lactobacillales.f__Lactobacillaceae.g__Lacticaseibacillus.s__Lacticaseibacillus_rhamnosus	-5.3692	0.0244416	0.762516	2.08704
k__Bacteria.p__Bacteroidetes.c__Bacteroidia.o__Bacteroidales.f__Bacteroidaceae.g__Bacteroides.s__Bacteroides_uniformis	0.933903	0.0280591	0.762516	0.369488
k__Bacteria.p__Firmicutes.c__Clostridia.o__Eubacteriales.f__Oscillospiraceae.g__Faecalibacterium.s__Faecalibacterium_prausnitzii	0.579605	0.0280677	0.762516	0.229288
k__Bacteria.p__Firmicutes.c__Clostridia.o__Eubacteriales.f__Oscillospiraceae.g__Faecalibacterium.s__Faecalibacterium_SGB15346	1.23934	0.029237	0.771333	0.494733
k__Bacteria.p__Proteobacteria.c__Betaproteobacteria.o__Burkholderiales.f__Oxalobacteraceae.g__Oxalobacter.s__Oxalobacter_formigenes	0.279401	0.0297921	0.771333	0.112004
k__Bacteria.p__Firmicutes.c__Negativicutes.o__Veillonellales.f__Veillonellaceae.g__Megasphaera.s__Megasphaera_micronuciformis	0.1989	0.0297999	0.771333	0.0797602
k__Bacteria.p__Actinobacteria.c__Actinomycetia.o__Bifidobacteriales.f__Bifidobacteriaceae.g__Alloscardovia.s__Alloscardovia_omnicolens	0.360278	0.0312814	0.795237	0.146036
k__Bacteria.p__Firmicutes.c__Clostridia.o__Eubacteriales.f__Oscillospiraceae.g__Anaerotruncus.s__Anaerotruncus_colihominis	-3.01729	0.0321524	0.795237	1.2317
k__Bacteria.p__Bacteroidetes.c__Bacteroidia.o__Bacteroidales.f__Barnesiellaceae.g__Barnesiella.s__Barnesiella_intestinihominis	0.518664	0.0327638	0.801452	0.212998
k__Bacteria.p__Firmicutes.c__Clostridia.o__Eubacteriales.f__Oscillospiraceae.g__Dysosmobacter.s__Dysosmobacter_sp_BX15	0.697243	0.0345566	0.802469	0.289235
k__Bacteria.p__Firmicutes.c__Clostridia.o__Eubacteriales.f__Lachnospiraceae.g__Faecalicatena.s__Faecalicatena_contorta	-4.63516	0.0350885	0.802469	1.93629
k__Bacteria.p__Bacteroidetes.c__Bacteroidia.o__Bacteroidales.f__Rikenellaceae.g__Alistipes.s__Alistipes_shahii	0.486774	0.0359153	0.802469	0.203755
k__Bacteria.p__Firmicutes.c__Bacilli.o__Lactobacillales.f__Streptococcaceae.g__Streptococcus.s__Streptococcus_cristatus	0.235869	0.0364054	0.802469	0.0990442
k__Bacteria.p__Firmicutes.c__Bacilli.o__Lactobacillales.f__Streptococcaceae.g__Streptococcus.s__Streptococcus_thermophilus	-7.0951	0.0364103	0.802469	3.00477
k__Bacteria.p__Firmicutes.c__Negativicutes.o__Veillonellales.f__Veillonellaceae.g__Megasphaera.s__Megasphaera_massiliensis	0.354151	0.0376592	0.813877	0.14992
k__Bacteria.p__Firmicutes.c__Clostridia.o__Eubacteriales.f__Lachnospiraceae.g__Blautia.s__Blautia_glucerasea	0.430449	0.038176	0.815341	0.182889
k__Bacteria.p__Firmicutes.c__Negativicutes.o__Veillonellales.f__Veillonellaceae.g__Dialister.s__Dialister_invisus	4.78497	0.0388498	0.815341	2.04849
k__Bacteria.p__Firmicutes.c__CFGB3068.o__OFGB3068.f__FGB3068.g__GGB9760.s__GGB9760_SGB15373	0.171707	0.0405226	0.834917	0.0739913
k__Bacteria.p__Proteobacteria.c__Betaproteobacteria.o__Burkholderiales.f__Sutterellaceae.g__Parasutterella.s__Parasutterella_excrementihominis	0.747631	0.0412583	0.834917	0.323601
k__Bacteria.p__Actinobacteria.c__Actinomycetia.o__Actinomycetales.f__Actinomycetaceae.g__Actinomyces.s__Actinomyces_SGB17168	-3.97909	0.0451577	0.851874	1.78339
k__Bacteria.p__Firmicutes.c__Clostridia.o__Eubacteriales.f__Clostridiaceae.g__Clostridium.s__Clostridium_sp_AT4	4.51207	0.0457571	0.854202	2.04283
k__Bacteria.p__Firmicutes.c__Erysipelotrichia.o__Erysipelotrichales.f__Erysipelotrichaceae.g__Longicatena.s__Longicatena_caecimuris	-3.06479	0.0472988	0.854202	1.37395
k__Bacteria.p__Firmicutes.c__Clostridia.o__Eubacteriales.f__Lachnospiraceae.g__Lacrimispora.s__Lacrimispora_amygdalina	3.93811	0.0475332	0.854202	1.78607
