## Supplementary material for "Demonstrating the Beneficial Effect of Low Protein Diet in Primary Sclerosing Cholangitis through a Randomized Clinical Trial and Multi-omics Data Analysis": Table S5.xlsx

### Sheet: Sheet1
Table S5. Taxonomic stratified functional profiles reveal the abundance of specific genes carried by a specific bacterial species. Here are genes with significant changes from baseline level at W4 and W8 (only LPD responders were included) by Wilcoxon rank-sum test adjusted for individual random effects. Genes indicated in bold represent significant changes in the unstratified total abundance of …
KO|genus.species	p_value	Change direction	Gene name
K01442|g__Roseburia.s__Roseburia_intestinalis	0.001673	increase	bsh
K01738|g__Roseburia.s__Roseburia_intestinalis	0.001673	increase	cysK
K00789|g__Roseburia.s__Roseburia_intestinalis	0.001673	increase	metK
K00789|g__Roseburia.s__Roseburia_faecis	0.019422	increase	metK
K14155|g__Roseburia.s__Roseburia_intestinalis	0.001673	increase	malY
K01739|g__Roseburia.s__Roseburia_intestinalis	0.001673	increase	metB
K00558|g__Roseburia.s__Roseburia_intestinalis	0.041794	increase	dcm
K01740|g__Roseburia.s__Roseburia_intestinalis	0.001673	increase	metY
K07173|g__Roseburia.s__Roseburia_intestinalis	0.001673	increase	luxS
K00548|g__Roseburia.s__Roseburia_intestinalis	0.001673	increase	metH
K04487|g__Roseburia.s__Roseburia_intestinalis	0.001673	increase	iscS
K14155|g__Streptococcus.s__Streptococcus_salivarius	0.041794	increase	malY
K07173|g__Streptococcus.s__Streptococcus_salivarius	0.041794	increase	luxS
K00549|g__Streptococcus.s__Streptococcus_pneumoniae	0.001673	increase	metE
K01738|g__Streptococcus.s__Streptococcus_pneumoniae	0.041794	increase	cysK
K11717|g__Streptococcus.s__Streptococcus_parasanguinis	0.041794	increase	sufS
K15372|g__Bifidobacterium.s__Bifidobacterium_longum	0.019422	increase	toa
K00789|g__Bacteroides.s__Bacteroides_dorei	0.006097	increase	metK
K00789|g__Bacteroides.s__Bacteroides_vulgatus	0.006097	increase	metK
K00812|g__Bacteroides.s__Bacteroides_dorei	0.006097	increase	aspB
K00812|g__Bacteroides.s__Bacteroides_vulgatus	0.006097	increase	aspB
K01738|g__Bacteroides.s__Bacteroides_ovatus	0.019422	increase	cysK
K07173|g__Bacteroides.s__Bacteroides_dorei	0.019422	increase	luxS
K14155|g__Eubacterium.s__Eubacterium_eligens	0.041794	increase	malY
K00789|g__Veillonella.s__Veillonella_atypica	0.006097	increase	metK
K00789|g__Veillonella.s__Veillonella_parvula	0.019422	increase	metK
K01251|g__Veillonella.s__Veillonella_atypica	0.001673	increase	ahcY
K07306|g__Eggerthella.s__Eggerthella_lenta	0.001673	decrease	dmsA
K00184|g__Eggerthella.s__Eggerthella_lenta	0.041794	decrease	dmsB
K07308|g__Eggerthella.s__Eggerthella_lenta	0.001673	decrease	dmsC
K00185|g__Eggerthella.s__Eggerthella_lenta	0.041794	decrease	dmsC
K04487|g__Eggerthella.s__Eggerthella_lenta	0.001673	decrease	iscS
K01251|g__Eggerthella.s__Eggerthella_lenta	0.041794	decrease	ahcY
K00558|g__Eggerthella.s__Eggerthella_lenta	0.006097	decrease	dcm
K00789|g__Eggerthella.s__Eggerthella_lenta	0.006097	decrease	metK
K01738|g__Eggerthella.s__Eggerthella_lenta	0.006097	decrease	cysK
K01740|g__Eggerthella.s__Eggerthella_lenta	0.041794	decrease	metY
K11717|g__Eggerthella.s__Eggerthella_lenta	0.041794	decrease	sufS
K00558|g__Adlercreutzia.s__Adlercreutzia_equolifaciens	0.006097	decrease	dcm
K00789|g__Adlercreutzia.s__Adlercreutzia_equolifaciens	0.006097	decrease	metK
K01251|g__Adlercreutzia.s__Adlercreutzia_equolifaciens	0.006097	decrease	ahcY
K01738|g__Adlercreutzia.s__Adlercreutzia_equolifaciens	0.006097	decrease	cysK
K00558|g__Asaccharobacter.s__Asaccharobacter_celatus	0.006097	decrease	dcm
K00789|g__Asaccharobacter.s__Asaccharobacter_celatus	0.006097	decrease	metK
K01251|g__Asaccharobacter.s__Asaccharobacter_celatus	0.006097	decrease	ahcY
K01442|g__Blautia.s__Blautia_obeum	0.019422	decrease	bsh
K01740|g__Blautia.s__Blautia_producta	0.019422	decrease	metY
K01740|g__Blautia.s__Blautia_wexlerae	0.041794	decrease	metY
K00185|g__Clostridioides.s__Clostridioides_difficile	0.019422	decrease	dmsC
K01740|g__Clostridioides.s__Clostridioides_difficile	0.019422	decrease	metY
K04487|g__Clostridioides.s__Clostridioides_difficile	0.019422	decrease	iscS
K00549|g__Streptococcus.s__Streptococcus_cristatus	0.019422	decrease	metE
K00549|g__Streptococcus.s__Streptococcus_thermophilus	0.019422	decrease	metE
K00789|g__Streptococcus.s__Streptococcus_thermophilus	0.019422	decrease	metK
K07173|g__Streptococcus.s__Streptococcus_thermophilus	0.019422	decrease	luxS
K14155|g__Streptococcus.s__Streptococcus_thermophilus	0.019422	decrease	malY
